# Genome-wide association study of DXA-derived hip morphology identifies associations with 4 loci in Chinese populations

**DOI:** 10.1101/2024.01.25.24301766

**Authors:** Jiayi Zheng, Jieyu Ge, Benjamin G. Faber, Huandong Lin, Raja Ebsim, Claudia Lindner, Timothy Cootes, Jin Li, Jonathan H. Tobias, Xin Gao, Sijia Wang

## Abstract

**Objective:** To identify genetic factors associated with hip morphology in Chinese populations.

**Methods:** An 85-point Statistical Shape Model (SSM) was applied to extract hip shape modes (HSMs). Diameter of the femoral head (DFH), femoral neck width (FNW) and hip axis length (HAL) were obtained from SSM points using Python scripts. Genome-wide association study (GWAS) was conducted in the Shanghai Changfeng (SC) cohort (N=5,310) for each phenotype of DXA-derived hip morphology. Replication of GWAS was conducted in the Core cohort (N=917).

**Results:** GWAS identified a total of 331 SNPs in 14 loci that were associated with features of hip morphology in the SC cohort. 4 of 14 loci were replicated in the Core cohort: rs143383 (*GDF5*) associated with HAL (P = 9.4×10^−10^), rs11614913 (*MIR196A2)* associated with HSM9 (P = 2.8 ×10^−10^), rs35049516 (*SUPT3H*) associated with HSM4 (P = 4.3 ×10^−10^) and rs7761119 (*UST*) associated with HSM8 (P = 1.7×10^−8^). Of these, two loci were known to affect hip morphology, including rs143383 (*GDF5*) and rs35049516 (*SUPT3H*), whereas rs11614913 (*MIR196A2*) and rs7761119 (*UST*) were novel. There was also overlap with previous GWAS of HSM and other hip-based metrics.

**Conclusions:** In the largest East Asian ancestry hip shape GWAS to date we identified and replicated four loci associated with different aspects of hip morphology *(GDF5, MIR196A2, SUPT3H, UST).* Strong SNP-to-gene evidence was found. All four loci have previously been implicated in musculoskeletal development, however this is the first report that rs11614913 (*MIR196A2)* and rs7761119 (*UST*) are associated with hip morphology. Despite the small sample size, this study paves the way for trans-ancestry meta-analyses.
