## Supplementary materials for "Genome-wide association study of DXA-derived hip morphology identifies associations with 4 loci in Chinese populations"

### Sheet: SF1 QQ plots
HSM1
HSM2
HSM3
HSM4
HSM5
HSM6
HSM7
HSM8
HSM9
HSM10
HAL
DFH
NNW

### Sheet: SF2 all locuszoom plots
HSM1
HSM2
HSM3
HSM4
HSM6
HSM8
HSM9
HSM10
HAL
FNW

### Sheet: ST1 Descritive results
ST1 Descriptive results of demographics and hip shape phenotypes in the SC cohort and the Core cohort
	SC Male	SC Female	SC combined	CC Male	CC Female	CC combined
Age - mean in years (range, SD)	64.5 (45-81, 9.5)	62.6 (46-88, 9.2)	63.4 (46-96, 9.4)	33.9 (20-60, 10.3)	33.3 (20-60, 10.9)	33.5 (20-60, 10.7)
Height - mean in cm (range, SD)	168.0 (143-189, 6.1)	156.8 (132-185, 5.9)	161.6 (132-189, 8.2)	172.4 (154-193.5, 6.4)	160.6 (142-177.5, 5.5)	165.5 (142-193.5, 8.3)
Weight - mean in kg (range, SD)	69.2 (39-107, 9.8)	59.2 (35-106, 9.1)	63.5 (35-107, 10.6)	72.0 (43.5-105.7, 10.4)	57.1 (38.7-99.8, 8.5)	63.3 (38.7-105.7, 11.9)
HSM1 – mean in SD (range, SD)	-0.85 (-3.80-2.22, 0.94)	-0.36 (-4.15-2.70, 0.96)	-0.57 (-4.15-2.70, 0.98)	-0.06 (-2.61-2.70, 0.92)	0.67 (-1.58-3.49, 0.87)	0.37 (-2.61-3.49, 0.96)
HSM2	-0.37 (-4.16-3.95, 1.01)	-0.47 (-4.96-3.30, 1.11)	-0.43 (-4.96-3.95, 1.07)	-0.13 (-2.57-2.31, 0.93)	0.03 (-2.74-2.99, 0.96)	-0.03 (-2.74-2.99, 0.95)
HSM3	1.13 (-2.28-4.01, 0.94)	0.83 (-2.45-4.05, 0.95)	0.96 (-2.45-4.05, 0.96)	0.47 (-2.68-3.06, 0.92)	0.17 (-2.34-3.00, 0.90)	0.29 (-2.68-3.06, 0.92)
HSM4	0.15 (-2.90-4.36, 0.92)	-0.003 (-3.07-3.96, 0.98)	0.06 (-3.07-4.36, 0.96)	-0.49 (-3.29-2.00, 0.92)	-0.68 (-3.10-2.00, 0.89)	-0.60 (-3.29-2.00, 0.91)
HSM5	-0.46 (-3.62-2.63, 0.91)	-0.02 (-3.44-2.92, 0.92)	-0.21 (-3.62-2.92, 0.94)	-0.21 (-3.37-2.58, 0.93)	0.35 (-3.56-3.26, 1.06)	0.12 (-3.56-3.26, 1.04)
HSM6	0.36 (-2.51-3.46, 0.89)	0.59 (-2.36-3.57, 0.89)	0.49 (-2.51-3.57, 0.90)	0.67 (-1.95-3.23, 0.91)	1.04 (-1.80-3.63, 0.99)	0.89 (-1.95-3.63, 0.97)
HSM7	-0.23 (-4.90-2.67, 0.91)	0.17 (-2.56-4.03, 0.91)	0.00 (-4.90-4.03, 0.93)	-0.43 (-3.26-2.45, 0.86)	0.08 (-2.34-6.79, 0.93)	-0.13 (-3.26-6.79, 0.93)
HSM8	-0.02 (-3.70-3.03, 1.00)	-0.17 (-3.47-3.57, 1.02)	-0.11 (-3.70-3.57, 1.01)	-0.06 (-2.54-2.77, 0.93)	-0.33 (-4.01-2.69, 1.00)	-0.22 (-4.01-2.77, 0.98)
HSM9	0.24 (-3.16-3.62, 0.96)	-0.14 (-3.46-3.10, 0.97)	0.02 (-3.46-3.62, 0.99)	0.10 (-2.81-3.07, 1.01)	-0.22 (-3.13-2.68, 0.97)	-0.08 (-3.13-3.07, 1.00)
HSM10	0.22 (-3.58-3.60, 1.01)	-0.08 (-4.28-3.41, 0.97)	0.05 (-4.28-3.60, 1.00)	-0.24 (-3.21-2.52, 1.02)	-0.22 (-3.00-2.22, 0.94)	-0.23 (-3.21-2.52, 0.97)
HAL - mean in mm (range, SD)	94.9 (75.7-113.0, 4.6)	84.8 (70.2-101.5, 4.1)	89.1 (70.2-113.0, 6.6)	96.0 (80.2-109.6, 4.6)	85.7 (74.5-98, 4.2)	89.9 (74.5-109.6, 6.7)
DFH - mean in mm (range, SD)	46.9 (39.7-54.9, 2.3)	41.7 (33.8-50.2, 2.2)	43.9 (33.8-54.9, 3.4)	47.6 (42.0-54.6, 2.4)	42.6 (36.9-48.9, 2.1)	44.6 (36.9-54.6, 3.4)
FNW - mean in mm (range, SD)	31.9 (25.4-41.3, 2.2)	27.5 (21.5-34.2, 1.9)	29.4 (21.5-41.3, 3.0)	31.7 (25.9-38.3, 2.3)	27.0 (21.3-32.9, 2.0)	28.9 (21.3-38.3, 3.2)
N	2263	3047	5310	379	538	917

### Sheet: ST2 eQTL
ST2 Three of the lead variants showed significant eQTL association with a certain gene in GTEx.
Gencode Id	Gene Symbol	Variant Id	SNP Id	P-Value	NES	Tissue
ENSG00000250451.5	HOXC-AS1	chr12_53991815_C_T_b38	rs11614913	7.4e-13	-0.21	Skin - Sun Exposed (Lower leg)
ENSG00000250451.5	HOXC-AS1	chr12_53991815_C_T_b38	rs11614913	2.2e-12	-0.21	Cells - Cultured fibroblasts
ENSG00000250451.5	HOXC-AS1	chr12_53991815_C_T_b38	rs11614913	2.5e-11	-0.21	Artery - Tibial
ENSG00000250451.5	HOXC-AS1	chr12_53991815_C_T_b38	rs11614913	1.2e-09	-0.17	Adipose - Subcutaneous
ENSG00000250451.5	HOXC-AS1	chr12_53991815_C_T_b38	rs11614913	2e-09	-0.17	Nerve - Tibial
ENSG00000250451.5	HOXC-AS1	chr12_53991815_C_T_b38	rs11614913	8.1e-08	-0.18	Skin - Not Sun Exposed (Suprapubic)
ENSG00000197757.7	HOXC6	chr12_53991815_C_T_b38	rs11614913	1.4e-06	0.13	Skin - Sun Exposed (Lower leg)
ENSG00000248265.1	FLJ12825	chr12_53991815_C_T_b38	rs11614913	2.6e-06	0.26	Adipose - Subcutaneous
ENSG00000248265.1	FLJ12825	chr12_53991815_C_T_b38	rs11614913	3.3e-06	0.24	Artery - Tibial
ENSG00000248265.1	FLJ12825	chr12_53991815_C_T_b38	rs11614913	3.6e-06	0.24	Muscle - Skeletal
ENSG00000180806.4	HOXC9	chr12_53991815_C_T_b38	rs11614913	7.5e-06	-0.2	Esophagus - Mucosa
ENSG00000197757.7	HOXC6	chr12_53991815_C_T_b38	rs11614913	8e-06	0.11	Skin - Not Sun Exposed (Suprapubic)
ENSG00000197757.7	HOXC6	chr12_53991815_C_T_b38	rs11614913	2.8e-05	0.14	Muscle - Skeletal
ENSG00000180806.4	HOXC9	chr12_53991815_C_T_b38	rs11614913	2.8e-05	-0.16	Nerve - Tibial
ENSG00000197757.7	HOXC6	chr12_53991815_C_T_b38	rs11614913	3.1e-05	-0.38	Artery - Coronary
ENSG00000197757.7	HOXC6	chr12_53991815_C_T_b38	rs11614913	5.1e-05	-0.2	Esophagus - Mucosa
ENSG00000139572.3	GPR84	chr12_53991815_C_T_b38	rs11614913	6.6e-05	0.22	Cells - Cultured fibroblasts
ENSG00000037965.5	HOXC8	chr12_53991815_C_T_b38	rs11614913	7.4e-05	-0.21	Lung
ENSG00000037965.5	HOXC8	chr12_53991815_C_T_b38	rs11614913	8.3e-05	0.14	Cells - Cultured fibroblasts
ENSG00000037965.5	HOXC8	chr12_53991815_C_T_b38	rs11614913	0.0001	-0.13	Artery - Tibial
ENSG00000101019.21	UQCC1	chr20_35438203_G_A_b38	rs143383	2.9e-57	0.55	Cells - Cultured fibroblasts
ENSG00000101019.21	UQCC1	chr20_35438203_G_A_b38	rs143383	1.7e-36	0.25	Muscle - Skeletal
ENSG00000101019.21	UQCC1	chr20_35438203_G_A_b38	rs143383	1.1e-24	0.33	Skin - Sun Exposed (Lower leg)
ENSG00000101019.21	UQCC1	chr20_35438203_G_A_b38	rs143383	1.7e-23	0.27	Skin - Not Sun Exposed (Suprapubic)
ENSG00000101019.21	UQCC1	chr20_35438203_G_A_b38	rs143383	9.8e-19	0.23	Whole Blood
ENSG00000101019.21	UQCC1	chr20_35438203_G_A_b38	rs143383	1e-17	0.24	Esophagus - Mucosa
ENSG00000101019.21	UQCC1	chr20_35438203_G_A_b38	rs143383	1.5e-17	0.28	Lung
ENSG00000101019.21	UQCC1	chr20_35438203_G_A_b38	rs143383	2.2e-17	0.3	Adipose - Subcutaneous
ENSG00000125965.8	GDF5	chr20_35438203_G_A_b38	rs143383	8.6e-15	-0.46	Esophagus - Gastroesophageal Junction
ENSG00000125965.8	GDF5	chr20_35438203_G_A_b38	rs143383	1.3e-14	-0.48	Pituitary
ENSG00000101019.21	UQCC1	chr20_35438203_G_A_b38	rs143383	1.7e-14	0.22	Adipose - Visceral (Omentum)
ENSG00000125965.8	GDF5	chr20_35438203_G_A_b38	rs143383	1.2e-13	-0.45	Colon - Sigmoid
ENSG00000125998.7	FAM83C	chr20_35438203_G_A_b38	rs143383	6.8e-13	0.15	Skin - Sun Exposed (Lower leg)
ENSG00000101019.21	UQCC1	chr20_35438203_G_A_b38	rs143383	1.9e-12	0.25	Stomach
ENSG00000125965.8	GDF5	chr20_35438203_G_A_b38	rs143383	9.4e-11	-0.49	Brain - Putamen (basal ganglia)
ENSG00000224497.1	RPL36P4	chr20_35438203_G_A_b38	rs143383	1.3e-10	-0.37	Adipose - Subcutaneous
ENSG00000214078.12	CPNE1	chr20_35438203_G_A_b38	rs143383	1.3e-10	0.31	Adipose - Subcutaneous
ENSG00000101019.21	UQCC1	chr20_35438203_G_A_b38	rs143383	1.8e-10	0.25	Breast - Mammary Tissue
ENSG00000101019.21	UQCC1	chr20_35438203_G_A_b38	rs143383	4.1e-10	0.21	Nerve - Tibial
ENSG00000101019.21	UQCC1	chr20_35438203_G_A_b38	rs143383	7.3e-10	0.14	Heart - Atrial Appendage
ENSG00000125965.8	GDF5	chr20_35438203_G_A_b38	rs143383	1.3e-09	0.26	Lung
ENSG00000126001.15	CEP250	chr20_35438203_G_A_b38	rs143383	1.3e-09	-0.21	Esophagus - Mucosa
ENSG00000125965.8	GDF5	chr20_35438203_G_A_b38	rs143383	2.8e-09	-0.34	Esophagus - Muscularis
ENSG00000224497.1	RPL36P4	chr20_35438203_G_A_b38	rs143383	3.2e-09	-0.37	Cells - Cultured fibroblasts
ENSG00000088367.21	EPB41L1	chr20_35438203_G_A_b38	rs143383	3.3e-09	0.21	Esophagus - Mucosa
ENSG00000224497.1	RPL36P4	chr20_35438203_G_A_b38	rs143383	4.3e-09	-0.36	Lung
ENSG00000224497.1	RPL36P4	chr20_35438203_G_A_b38	rs143383	6.2e-09	-0.36	Skin - Not Sun Exposed (Suprapubic)
ENSG00000125965.8	GDF5	chr20_35438203_G_A_b38	rs143383	7.7e-09	-0.27	Thyroid
ENSG00000214078.12	CPNE1	chr20_35438203_G_A_b38	rs143383	7.8e-09	0.2	Whole Blood
ENSG00000224497.1	RPL36P4	chr20_35438203_G_A_b38	rs143383	8.9e-09	-0.29	Whole Blood
ENSG00000101019.21	UQCC1	chr20_35438203_G_A_b38	rs143383	1.3e-08	0.17	Thyroid
ENSG00000224497.1	RPL36P4	chr20_35438203_G_A_b38	rs143383	1.5e-08	-0.34	Thyroid
ENSG00000214078.12	CPNE1	chr20_35438203_G_A_b38	rs143383	2.5e-08	0.36	Testis
ENSG00000224497.1	RPL36P4	chr20_35438203_G_A_b38	rs143383	3.2e-08	-0.34	Esophagus - Mucosa
ENSG00000224497.1	RPL36P4	chr20_35438203_G_A_b38	rs143383	3.9e-08	-0.36	Adipose - Visceral (Omentum)
ENSG00000101019.21	UQCC1	chr20_35438203_G_A_b38	rs143383	4.2e-08	0.14	Heart - Left Ventricle
ENSG00000224497.1	RPL36P4	chr20_35438203_G_A_b38	rs143383	5.1e-08	-0.33	Skin - Sun Exposed (Lower leg)
ENSG00000101019.21	UQCC1	chr20_35438203_G_A_b38	rs143383	6.6e-08	0.15	Artery - Tibial
ENSG00000125998.7	FAM83C	chr20_35438203_G_A_b38	rs143383	6.6e-08	0.13	Skin - Not Sun Exposed (Suprapubic)
ENSG00000214078.12	CPNE1	chr20_35438203_G_A_b38	rs143383	6.7e-08	0.29	Esophagus - Mucosa
ENSG00000101019.21	UQCC1	chr20_35438203_G_A_b38	rs143383	1.4e-07	0.21	Brain - Hippocampus
ENSG00000224497.1	RPL36P4	chr20_35438203_G_A_b38	rs143383	1.8e-07	-0.38	Breast - Mammary Tissue
ENSG00000224497.1	RPL36P4	chr20_35438203_G_A_b38	rs143383	1.8e-07	-0.28	Artery - Tibial
ENSG00000224497.1	RPL36P4	chr20_35438203_G_A_b38	rs143383	1.9e-07	-0.27	Muscle - Skeletal
ENSG00000224497.1	RPL36P4	chr20_35438203_G_A_b38	rs143383	3.7e-07	-0.41	Brain - Nucleus accumbens (basal ganglia)
ENSG00000214078.12	CPNE1	chr20_35438203_G_A_b38	rs143383	5.1e-07	0.21	Lung
ENSG00000224497.1	RPL36P4	chr20_35438203_G_A_b38	rs143383	6.4e-07	-0.31	Nerve - Tibial
ENSG00000214078.12	CPNE1	chr20_35438203_G_A_b38	rs143383	7.1e-07	0.23	Skin - Sun Exposed (Lower leg)
ENSG00000125991.19	ERGIC3	chr20_35438203_G_A_b38	rs143383	7.9e-07	0.12	Cells - Cultured fibroblasts
ENSG00000224497.1	RPL36P4	chr20_35438203_G_A_b38	rs143383	8.5e-07	-0.38	Heart - Atrial Appendage
ENSG00000101019.21	UQCC1	chr20_35438203_G_A_b38	rs143383	9.7e-07	0.32	Minor Salivary Gland
ENSG00000214078.12	CPNE1	chr20_35438203_G_A_b38	rs143383	1.7e-06	0.23	Thyroid
ENSG00000224497.1	RPL36P4	chr20_35438203_G_A_b38	rs143383	2e-06	-0.37	Testis
ENSG00000224497.1	RPL36P4	chr20_35438203_G_A_b38	rs143383	2.1e-06	-0.36	Colon - Transverse
ENSG00000224497.1	RPL36P4	chr20_35438203_G_A_b38	rs143383	2.6e-06	-0.3	Esophagus - Muscularis
ENSG00000101460.12	MAP1LC3A	chr20_35438203_G_A_b38	rs143383	2.7e-06	-0.15	Brain - Hippocampus
ENSG00000224497.1	RPL36P4	chr20_35438203_G_A_b38	rs143383	2.8e-06	-0.43	Adrenal Gland
ENSG00000279253.1	RP4-614O4.13	chr20_35438203_G_A_b38	rs143383	2.9e-06	0.16	Skin - Sun Exposed (Lower leg)
ENSG00000214078.12	CPNE1	chr20_35438203_G_A_b38	rs143383	4.2e-06	0.16	Muscle - Skeletal
ENSG00000224497.1	RPL36P4	chr20_35438203_G_A_b38	rs143383	5.2e-06	-0.35	Heart - Left Ventricle
ENSG00000101019.21	UQCC1	chr20_35438203_G_A_b38	rs143383	5.6e-06	0.12	Artery - Aorta
ENSG00000125965.8	GDF5	chr20_35438203_G_A_b38	rs143383	6.2e-06	-0.42	Brain - Cortex
ENSG00000101019.21	UQCC1	chr20_35438203_G_A_b38	rs143383	6.3e-06	0.15	Colon - Sigmoid
ENSG00000244005.12	NFS1	chr20_35438203_G_A_b38	rs143383	6.6e-06	-0.11	Muscle - Skeletal
ENSG00000224497.1	RPL36P4	chr20_35438203_G_A_b38	rs143383	6.9e-06	-0.41	Pancreas
ENSG00000088298.12	EDEM2	chr20_35438203_G_A_b38	rs143383	7.7e-06	0.12	Adipose - Subcutaneous
ENSG00000214078.12	CPNE1	chr20_35438203_G_A_b38	rs143383	7.8e-06	0.21	Skin - Not Sun Exposed (Suprapubic)
ENSG00000214078.12	CPNE1	chr20_35438203_G_A_b38	rs143383	8.2e-06	0.33	Prostate
ENSG00000088367.21	EPB41L1	chr20_35438203_G_A_b38	rs143383	8.4e-06	-0.14	Artery - Aorta
ENSG00000224497.1	RPL36P4	chr20_35438203_G_A_b38	rs143383	9.7e-06	-0.34	Esophagus - Gastroesophageal Junction
ENSG00000101019.21	UQCC1	chr20_35438203_G_A_b38	rs143383	9.9e-06	0.2	Pancreas
ENSG00000242372.6	EIF6	chr20_35438203_G_A_b38	rs143383	1.1e-05	-0.11	Muscle - Skeletal
ENSG00000101019.21	UQCC1	chr20_35438203_G_A_b38	rs143383	1.1e-05	0.23	Spleen
ENSG00000242372.6	EIF6	chr20_35438203_G_A_b38	rs143383	1.1e-05	-0.078	Skin - Not Sun Exposed (Suprapubic)
ENSG00000125965.8	GDF5	chr20_35438203_G_A_b38	rs143383	1.3e-05	-0.16	Colon - Transverse
ENSG00000171222.10	SCAND1	chr20_35438203_G_A_b38	rs143383	1.3e-05	-0.14	Artery - Aorta
ENSG00000214078.12	CPNE1	chr20_35438203_G_A_b38	rs143383	1.4e-05	0.2	Artery - Tibial
ENSG00000088340.15	FER1L4	chr20_35438203_G_A_b38	rs143383	1.4e-05	0.22	Nerve - Tibial
ENSG00000125965.8	GDF5	chr20_35438203_G_A_b38	rs143383	1.6e-05	-0.43	Brain - Hippocampus
ENSG00000101019.21	UQCC1	chr20_35438203_G_A_b38	rs143383	1.7e-05	0.16	Brain - Caudate (basal ganglia)
ENSG00000279253.1	RP4-614O4.13	chr20_35438203_G_A_b38	rs143383	1.8e-05	0.11	Whole Blood
ENSG00000214078.12	CPNE1	chr20_35438203_G_A_b38	rs143383	1.8e-05	0.33	Adrenal Gland
ENSG00000214078.12	CPNE1	chr20_35438203_G_A_b38	rs143383	1.8e-05	0.22	Nerve - Tibial
ENSG00000224497.1	RPL36P4	chr20_35438203_G_A_b38	rs143383	2.3e-05	-0.45	Spleen
ENSG00000224497.1	RPL36P4	chr20_35438203_G_A_b38	rs143383	2.5e-05	-0.34	Colon - Sigmoid
ENSG00000125965.8	GDF5	chr20_35438203_G_A_b38	rs143383	2.6e-05	-0.39	Brain - Frontal Cortex (BA9)
ENSG00000224497.1	RPL36P4	chr20_35438203_G_A_b38	rs143383	3.3e-05	-0.31	Artery - Aorta
ENSG00000101460.12	MAP1LC3A	chr20_35438203_G_A_b38	rs143383	3.4e-05	-0.089	Artery - Tibial
ENSG00000101460.12	MAP1LC3A	chr20_35438203_G_A_b38	rs143383	5.4e-05	-0.21	Brain - Cerebellar Hemisphere
ENSG00000214078.12	CPNE1	chr20_35438203_G_A_b38	rs143383	5.6e-05	0.17	Cells - Cultured fibroblasts
ENSG00000279253.1	RP4-614O4.13	chr20_35438203_G_A_b38	rs143383	6.1e-05	0.17	Lung
ENSG00000214078.12	CPNE1	chr20_35438203_G_A_b38	rs143383	6.3e-05	0.26	Brain - Caudate (basal ganglia)
ENSG00000125965.8	GDF5	chr20_35438203_G_A_b38	rs143383	6.4e-05	-0.33	Brain - Caudate (basal ganglia)
ENSG00000101460.12	MAP1LC3A	chr20_35438203_G_A_b38	rs143383	6.6e-05	-0.15	Stomach
ENSG00000279253.1	RP4-614O4.13	chr20_35438203_G_A_b38	rs143383	8.3e-05	0.11	Cells - Cultured fibroblasts
ENSG00000100991.11	TRPC4AP	chr20_35438203_G_A_b38	rs143383	8.3e-05	0.15	Esophagus - Gastroesophageal Junction
ENSG00000204183.1	GDF5OS	chr20_35438203_G_A_b38	rs143383	8.4e-05	-0.27	Testis
ENSG00000101019.21	UQCC1	chr20_35438203_G_A_b38	rs143383	8.5e-05	0.22	Adrenal Gland
ENSG00000125998.7	FAM83C	chr20_35438203_G_A_b38	rs143383	9.5e-05	0.21	Prostate
ENSG00000224497.1	RPL36P4	chr20_35438203_G_A_b38	rs143383	0.0001	-0.37	Prostate
ENSG00000214078.12	CPNE1	chr20_35438203_G_A_b38	rs143383	0.00011	0.16	Heart - Left Ventricle
ENSG00000125998.7	FAM83C	chr20_35438203_G_A_b38	rs143383	0.00011	0.11	Esophagus - Mucosa
ENSG00000101019.21	UQCC1	chr20_35438203_G_A_b38	rs143383	0.00012	0.17	Brain - Putamen (basal ganglia)
ENSG00000088367.21	EPB41L1	chr20_35438203_G_A_b38	rs143383	0.00012	-0.096	Artery - Tibial
ENSG00000088298.12	EDEM2	chr20_35438203_G_A_b38	rs143383	0.00014	0.14	Cells - Cultured fibroblasts
ENSG00000088298.12	EDEM2	chr20_35438203_G_A_b38	rs143383	0.00014	-0.18	Pancreas
ENSG00000279253.1	RP4-614O4.13	chr20_35438203_G_A_b38	rs143383	0.00016	0.16	Breast - Mammary Tissue
ENSG00000100991.11	TRPC4AP	chr20_35438203_G_A_b38	rs143383	0.00017	0.09	Skin - Not Sun Exposed (Suprapubic)
ENSG00000101000.5	PROCR	chr20_35438203_G_A_b38	rs143383	0.0002	0.13	Adipose - Subcutaneous
ENSG00000088340.15	FER1L4	chr20_35438203_G_A_b38	rs143383	0.00021	0.16	Muscle - Skeletal
ENSG00000101019.21	UQCC1	chr20_35438203_G_A_b38	rs143383	0.00023	0.091	Esophagus - Muscularis
ENSG00000214078.12	CPNE1	chr20_35438203_G_A_b38	rs143383	0.00024	0.21	Adipose - Visceral (Omentum)
ENSG00000101460.12	MAP1LC3A	chr20_35438203_G_A_b38	rs143383	0.00031	-0.1	Nerve - Tibial
ENSG00000260032.1	NORAD	chr20_35438203_G_A_b38	rs143383	0.00031	0.097	Esophagus - Mucosa
ENSG00000126005.16	MMP24-AS1	chr20_35438203_G_A_b38	rs143383	0.00047	0.099	Cells - Cultured fibroblasts
ENSG00000078814.15	MYH7B	chr20_35438203_G_A_b38	rs143383	0.00051	-0.079	Nerve - Tibial
ENSG00000125966.9	MMP24	chr20_35438203_G_A_b38	rs143383	0.00057	0.15	Skin - Not Sun Exposed (Suprapubic)
ENSG00000236591.1	RP11-162J8.3 (UST-AS2)	chr6_149090553_C_T_b38	rs7761119	1.9e-07	-0.24	Cells - Cultured fibroblasts
ENSG00000055208.18	TAB2	chr6_149090553_C_T_b38	rs7761119	1.2e-06	-0.13	Cells - Cultured fibroblasts
ENSG00000055208.18	TAB2	chr6_149090553_C_T_b38	rs7761119	0.00012	0.09	Thyroid

### Sheet: ST3 Baird's paper
ST3 Comparison between SNPs associated in previous largest Hip Shape Modeling (HSM) studies.(Baird etl)
Nine single-nucleotide polymorphisms (SNPs) exceeding cut-off for genomewide signiﬁcance for hip shape modes (HSMs)									Shanghai Changfeng
									HSM1		HSM2		HSM3		HSM4		HSM5		HSM6		HSM7		HSM8		HSM9		HSM10		HAL		FNW		DFH
SNP	Gene/locus	EA	EAF	BETA	P	HSM	Chr	Pos_build38	BETA	P	BETA	P	BETA	P	BETA	P	BETA	P	BETA	P	BETA	P	BETA	P	BETA	P	BETA	P	BETA	P	BETA	P	BETA	P
rs2158915	17q24.3	G	0.35	-0.13	8.47x10-27	1	chr17	72004543	-0.04	0.099	-0.061	0.025	-0.07	0.0037	-0.048	0.048	0.018	0.437	-0.014	0.535	0.037	0.106	-0.014	0.589	-0.049	0.048	-0.01	0.68	-0.15	0.0905	-0.02	0.645	0.002	0.956
rs1243579	14q32.13	G	0.15	0.12	2.85x10-14	1	chr14	94919213	0.034	0.078	0.109	5.06x10-7	0.09	3.01x10-6	0.018	0.386	0.01	0.578	0.012	0.513	0.031	0.095	0.009	0.66	0.028	0.147	0.032	0.111	0.044	0.54	-0.053	0.15	0.0004	0.99
rs10743612	12p11.22	A	0.24	0.093	2.91x10-12	1	chr12	27862458	0.027	0.24	-0.047	0.067	-0.027	0.234	0.019	0.388	0.023	0.296	-0.041	0.06	0.029	0.176	0.061	0.014	-0.014	0.548	0.007	0.768	0.094	0.27	0.111	0.012	0.092	0.044
rs73197346	21q22.12	C	0.14	-0.11	2.52x10-10	1	chr21	35397891	——	——	——	——	——	——	——	——	——	——	——	——	——	——	——	——	——	——	——	——	——	——	——	——	——	——
rs59341143	4p15.33	C	0.15	0.098	6.53x10-10	1	chr4	13528366	-0.015	0.554	0.014	0.642	-0.008	0.777	0.02	0.452	0.018	0.481	-0.027	0.28	0.022	0.389	-0.018	0.517	0.012	0.668	0.018	0.521	0.055	0.579	0.046	0.37	0.005	0.928
rs1966265	FGFR4	T	0.38	0.13	3.73x10-20	2	chr5	177089630	0.025	0.169	0.038	0.068	0.0145	0.43059	0.068	2.51x10-4	0.01	0.559	0.05	0.004	0.013	0.469	0.028	0.159	0.008	0.667	0.04	0.039	0.127	0.066	0.106	0.003	0.053	0.148
rs6537291	4q31.21	A	0.38	-0.073	1.01x10-9	2	chr4	144542922	-0.056	0.0056	-0.074	0.00107	-0.009	0.667	0.012	0.548	-0.012	0.544	0.006	0.736	-0.02	0.296	0.025	0.243	-0.008	0.695	0.03	0.152	-0.017	0.819	0.01	0.79	-0.0005	0.989
rs1885245	ASTN2	G	0.4	0.071	4.95x10-9	2	chr9	116630134	0.04	0.044	0.034	0.131	0.01	0.625	-0.008	0.677	0.025	0.205	-0.011	0.549	-0.006	0.762	-0.007	0.748	-0.003	0.885	-0.005	0.804	0.146	0.052	0.027	0.483	0.081	0.042
rs2160442	17q24.3	A	0.35	-0.092	5.18x10-14	5	chr17	72008059	-0.036	0.134	-0.071	0.00942	-0.073	0.00275	-0.055	0.025	0.016	0.496	-0.019	0.409	0.037	0.111	-0.015	0.572	-0.05	0.043	-0.024	0.348	-0.145	0.11	-0.029	0.533	0.002	0.97
p <0.05 are marked bold.

### Sheet: ST4 genomic inflation factor
ST4 Genomic inflation factors for hip moephology GWAS
Phenotypes	lambda
HSM1	1.013
HSM2	1.027
HSM3	1.025
HSM4	1.018
HSM5	1.003
HSM6	1.03
HSM7	1.021
HSM8	1.023
HSM9	1.02
HSM10	1.02
HAL	1.034
DFH	1.031
FNW	1.021

### Sheet: ST5 Heritability in SC
ST5 Heritability of hip morphology phenotypes in SC
phenotypes	heritability (h2 )	SE of heitability	lower 95% CI	upper 95% CI
HSM1	0.365899	0.053901	0.260253	0.471545
HSM2	0.445203	0.053272	0.34079	0.549616
HSM3	0.465729	0.054395	0.359115	0.572343
HSM4	0.443687	0.053903	0.338037	0.549337
HSM5	0.173527	0.053355	0.0689512	0.278103
HSM6	0.484935	0.053914	0.379264	0.590606
HSM7	0.318153	0.053406	0.213477	0.422829
HSM8	0.415968	0.054636	0.308881	0.523055
HSM9	0.402396	0.054077	0.296405	0.508387
HSM10	0.43721	0.055621	0.328193	0.546227
HAL	0.504368	0.053552	0.399406	0.60933
FNW	0.459201	0.05378	0.353792	0.56461
DFH	0.527663	0.054668	0.420514	0.634812
Software: Genome-wide Complex Trait Analysis (GCTA) version 1.93.2 beta

### Sheet: ST6 Genetic correlation
ST6 Genetic correlation between hip morphology phenotypes and femoral neck bone mineral density in SC
	femoral neck BMD				total hip BMD
	rG	SE	lower 95% CI	upper 95% CI	rG	SE	lower 95% CI	upper 95% CI
HSM1	0.054184	0.10826	-0.158006	0.266374	-0.028973	0.102412	-0.229701	0.171755
HSM2	-0.379523	0.105122	-0.585562	-0.173484	-0.361055	0.096645	-0.550479	-0.171631
HSM3	-0.21272	0.105889	-0.420262	-0.00517756	-0.070905	0.098816	-0.264584	0.122774
HSM4	0.267067	0.104679	0.0618962	0.472238	0.18234	0.097116	-0.00800736	0.372687
HSM5	0.373736	0.177272	0.0262829	0.721189	0.464845	0.16687	0.13778	0.79191
HSM6	-0.167077	0.096382	-0.355986	0.0218317	-0.104837	0.091253	-0.283693	0.0740189
HSM7	0.387966	0.125879	0.141243	0.634689	0.354171	0.118587	0.12174	0.586602
HSM8	0.329283	0.102831	0.127734	0.530832	0.295058	0.098585	0.101831	0.488285
HSM9	0.137907	0.111171	-0.0799882	0.355802	0.235766	0.101029	0.0377492	0.433783
HSM10	-0.113011	0.105433	-0.31966	0.0936377	-0.039662	0.099966	-0.235595	0.156271
HAL	0.46263	0.099495	0.26762	0.65764	0.411879	0.096705	0.222337	0.601421
DFH	0.150743	0.108949	-0.062797	0.364283	0.215014	0.100747	0.0175499	0.412478
FNW	0.00301	0.10737	-0.207435	0.213455	0.098088	0.099261	-0.0964636	0.29264
Software: Genome-wide Complex Trait Analysis (GCTA) version 1.93.2 beta
